# Evaluation of Genomic Proximity Mapping (GPM) for Detecting Genomic and Chromosomal Structural Variants in Constitutional Disorders

**DOI:** 10.1101/2025.04.23.25326303

**Authors:** He Fang, Stephen M. Eacker, Yu Wu, Cate Paschal, Mary Wood, Brad Nelson, Alexander Muratov, Yajuan Liu

**Affiliations:** Department of Laboratory Medicine & Pathology, University of Washington, Seattle WA 98195; Phase Genomics, Seattle WA 98109; Department of Laboratories, Seattle Children’s Hospital, Seattle, Washington; Department of Laboratory Medicine and Pathology, University of Washington and Seattle Children’s Hospital, Seattle, WA 98195

## Abstract

Genomic structural variants (SVs) are critical contributors to genetic diversity and disease, yet their detection remains challenging with conventional cytogenetic techniques, such as karyotyping, fluorescence in situ hybridization (FISH), and chromosome microarray analysis (CMA). These methods often lack the resolution and sensitivity needed for comprehensive characterization of chromosomal aberrations. To address these limitations, we implemented genomic proximity mapping (GPM), a genome-wide chromosome conformation capture technology, in a clinical setting.

In this study, we applied GPM to a cohort of 123 patients with constitutional disorders, achieving a 100% concordance rate in detecting 411 CNVs and 39 structural rearrangements, in addition to novel findings missed by standard methods. GPM demonstrated unique advantages, such as resolving both balanced and unbalanced chromosomal rearrangements with precise (<5kb) breakpoint resolution, maintaining robust performance with challenging samples, including formalin-fixed, paraffin-embedded (FFPE) tissues, and detecting mosaicism with high sensitivity. Furthermore, GPM reliably provided detailed copy number and loss-of-heterozygosity profiles, streamlining workflows and enhancing diagnostic resolution.

GPM represents a transformative tool for genomic diagnostics, offering a high-resolution, comprehensive approach to detecting diverse genomic alterations. Its ability to address limitations of conventional cytogenetics methods positions GPM as a needed advance in the diagnosis, prognosis, and therapeutic management of genetic disorders.
