## Supplementary Tables for "Evaluation of Genomic Proximity Mapping (GPM) for Detecting Genomic and Chromosomal Structural Variants in Constitutional Disorders"

### Sheet: Supplemental Table 1
Translocations Events Distribution
Inter-chromosomal	Reciprocal translocations	8
	Non-reciprocal translocations	13
	Robertsonian translocations	3
	Insertion	6
Intra-chromosomal	Inversion	4
	Insertion	4
	Ring Chromosome	1
Total		39
